# A rare genetic disorder provides insights into mechanisms of early-onset neurodegeneration

**DOI:** 10.1101/2023.05.22.23290124

**Authors:** Cherif Badja, Sophie Momen, Gene Ching Cheik Koh, Soraya Boushaki, Theodoros I. Roumeliotis, Zuza Kozik, Ian Jones, Vicky Bousgouni, João M. L. Dias, Marios G. Krokidis, Jamie Young, Hongwei Chen, Ming Yang, France Docquier, Yasin Memari, Lorea Valcarcel-Jimenez, Komal Gupta, Li Ren Kong, Heather Fawcett, Florian Robert, Salome Zhao, Andrea Degasperi, Helen Davies, Rebecca Harris, Christian Frezza, Chryssostomos Chatgilialoglu, Robert Sarkany, Alan Lehmann, Chris Bakal, Jyoti Choudhary, Hiva Fassihi, Serena Nik-Zainal

**Author notes:** These authors contributed equally (Cherif Badja, Sophie Momen).

## Abstract

Xeroderma pigmentosum (XP) is characterized by defective repair of ultraviolet radiation(UVR)-induced DNA damage. Patients have UVR hypersensitivity and increased skin cancer risk. Effective photoprotection has reduced childhood cancer-related deaths, but revealed adolescence-onset neurodegeneration, arising through unknown mechanisms. Here, we investigate XP neurodegeneration using pluripotent stem cells derived from XP patients and healthy relatives, performing functional multi-omics on samples during neuronal differentiation. We find endoplasmic reticulum stress is upregulated, preceded by oxidative stress, causing substantial 5’,8-cyclopurine and 8-oxopurine DNA damage. Critically, XP neurons exhibit inappropriate downregulation of the protein clearance ubiquitin-proteasome system (UPS). Chemical enhancement of UPS activity improves phenotypes, albeit inadequately, implying that early detection/prevention strategies are necessary to produce clinically impactful outcomes. Thus, we develop an early detection assay predicting neurodegeneration in at-risk patients.
