## Supplementary material for "A rare genetic disorder provides insights into mechanisms of early-onset neurodegeneration": Table S4: Table S4. IP anti-PSMA1 data at Day27, related to Figure 4.xlsx

### Sheet: IP anti-PSMA1 Neurons Day27
#List of DEPs at day 27 (neurons) in controls (CTRL) compared to NXP
Accession	Description	Gene name	Proteasome Subunit function	Proteasome component	TT NXP_Ctrl	TT NXP_XP	Ctrl	XP	NXP	SD Ctrl	SD XP	SD NXP	Control-23	Control-53	Control-26	Control-22	XPV-19	XPC-21	XP-42	NXP-93	NXP-43	NXP-30
P48556	26S proteasome non-ATPase regulatory subunit 8 OS=Homo sapiens OX=9606 GN=PSMD8 PE=1 SV=2	PSMD8	proteasome 26S subunit, non-ATPase 8	PA700 lid	0.0832314	0.84353	-0.0990256	0.0426634	0.0242954	0.0776885	0.118117	0.0356301	-0.0381008	-0.0189145	-0.12445	-0.214637	0.0890977	-0.119515	0.158407	0.0746578	0.000522371	-0.00229382
Q9UNM6	26S proteasome non-ATPase regulatory subunit 13 OS=Homo sapiens OX=9606 GN=PSMD13 PE=1 SV=2	PSMD13	proteasome 26S subunit, non-ATPase 13	PA700 lid	0.218288	0.751575	-0.10596	0.0476392	0.00612148	0.107137	0.164818	0.0530288	-0.0152955	-0.0174799	-0.112413	-0.278652	0.117659	-0.179908	0.205166	0.0594048	0.0251827	-0.066223
O00232	26S proteasome non-ATPase regulatory subunit 12 OS=Homo sapiens OX=9606 GN=PSMD12 PE=1 SV=3	PSMD12	proteasome 26S subunit, non-ATPase 12	PA700 lid	0.219562	0.825271	-0.113986	0.0387035	0.00862891	0.11063	0.164527	0.0741894	-0.0266996	-0.0335108	-0.0959158	-0.29982	0.111495	-0.189081	0.193697	0.0993936	0.00882534	-0.0823322
O00231	26S proteasome non-ATPase regulatory subunit 11 OS=Homo sapiens OX=9606 GN=PSMD11 PE=1 SV=3	PSMD11	proteasome 26S subunit, non-ATPase 11	PA700 lid	0.238423	0.758573	-0.114275	0.0479017	0.00719902	0.117911	0.15996	0.0707188	-0.00681389	-0.0437732	-0.0954184	-0.311094	0.132401	-0.176078	0.187382	0.0837103	0.0247218	-0.0868351
Q15008	26S proteasome non-ATPase regulatory subunit 6 OS=Homo sapiens OX=9606 GN=PSMD6 PE=1 SV=1	PSMD6	proteasome 26S subunit, non-ATPase 6	PA700 lid	0.259865	0.741568	-0.125714	0.0521637	0.00578665	0.127105	0.159221	0.0952632	-0.0155196	-0.0488465	-0.0986732	-0.339817	0.130174	-0.16977	0.196087	0.0975448	0.0453356	-0.12552
O43242	26S proteasome non-ATPase regulatory subunit 3 OS=Homo sapiens OX=9606 GN=PSMD3 PE=1 SV=2	PSMD3	proteasome 26S subunit, non-ATPase 3	PA700 lid	0.327087	0.646682	-0.109407	0.05394	-0.00905257	0.116514	0.161592	0.0793875	0.00220434	-0.0375295	-0.101543	-0.300761	0.118175	-0.168107	0.211753	0.0720112	0.0176841	-0.116853
O00487	26S proteasome non-ATPase regulatory subunit 14 OS=Homo sapiens OX=9606 GN=PSMD14 PE=1 SV=1	PSMD14	proteasome 26S subunit, non-ATPase 14	PA700 lid	0.377263	0.808769	-0.109623	0.035301	-0.00278072	0.142276	0.188739	0.088197	0.012103	-0.0123433	-0.0912417	-0.347008	0.129638	-0.228106	0.204371	0.0869295	0.0274116	-0.122683
P55036	26S proteasome non-ATPase regulatory subunit 4 OS=Homo sapiens OX=9606 GN=PSMD4 PE=1 SV=1	PSMD4	proteasome 26S subunit ubiquitin receptor, non-ATPase 4	PA700 lid	0.429068	0.906018	-0.117948	0.020048	-0.00324178	0.153854	0.222199	0.13879	0.0227477	-0.0239633	-0.09651	-0.374067	0.158244	-0.293457	0.195358	0.146544	0.0317152	-0.187985
P51665	26S proteasome non-ATPase regulatory subunit 7 OS=Homo sapiens OX=9606 GN=PSMD7 PE=1 SV=2	PSMD7	proteasome 26S subunit, non-ATPase 7	PA700 lid	0.52383	0.460827	-0.0617557	0.0582322	-0.0168216	0.0656587	0.102051	0.0809197	0.028578	-0.0834521	-0.152011	-0.0401379	0.12076	-0.0856782	0.139615	0.0568128	0.022226	-0.129504
Q13200	26S proteasome non-ATPase regulatory subunit 2 OS=Homo sapiens OX=9606 GN=PSMD2 PE=1 SV=3	PSMD2	proteasome 26S subunit ubiquitin receptor, non-ATPase 2	PA700 base	0.225501	0.867419	-0.117397	0.0395279	0.0175554	0.129836	0.160411	0.0690255	0.0163607	-0.0497118	-0.107061	-0.329176	0.106995	-0.181779	0.193367	0.0895464	0.038654	-0.0755343
P43686	26S proteasome regulatory subunit 6B OS=Homo sapiens OX=9606 GN=PSMC4 PE=1 SV=2	PSMC4	proteasome 26S subunit, ATPase 4	PA700 base	0.227225	0.818665	-0.116029	0.0420326	0.00981871	0.118822	0.171947	0.0712083	-0.00499709	-0.0514284	-0.0930536	-0.314638	0.135345	-0.199093	0.189846	0.0927743	0.017785	-0.0811031
P17980	26S proteasome regulatory subunit 6A OS=Homo sapiens OX=9606 GN=PSMC3 PE=1 SV=3	PSMC3	proteasome 26S subunit, ATPase 3	PA700 base	0.25667	0.790822	-0.117026	0.047491	0.00863942	0.125366	0.175981	0.0811006	0.0197172	-0.0592479	-0.10962	-0.318953	0.15107	-0.200277	0.19168	0.089676	0.0384118	-0.102169
Q99460	26S proteasome non-ATPase regulatory subunit 1 OS=Homo sapiens OX=9606 GN=PSMD1 PE=1 SV=2	PSMD1	proteasome 26S subunit, non-ATPase 1	PA700 base	0.264207	0.801356	-0.114651	0.0443086	0.0066435	0.122039	0.180341	0.0820796	0.00269685	-0.0340064	-0.114401	-0.312893	0.150361	-0.209589	0.192154	0.093966	0.0292142	-0.10325
P62191	26S proteasome regulatory subunit 4 OS=Homo sapiens OX=9606 GN=PSMC1 PE=1 SV=1	PSMC1	proteasome 26S subunit, ATPase 1	PA700 base	0.291446	0.821401	-0.117254	0.0412122	0.00681968	0.131882	0.179659	0.0919364	0.031666	-0.0675831	-0.104283	-0.328816	0.136434	-0.210398	0.1976	0.0942472	0.0464472	-0.120235
P35998	26S proteasome regulatory subunit 7 OS=Homo sapiens OX=9606 GN=PSMC2 PE=1 SV=3	PSMC2	proteasome 26S subunit, ATPase 2	PA700 base	0.356522	0.733815	-0.104246	0.0455142	-0.00206232	0.126783	0.162896	0.0866356	0.03308	-0.0417479	-0.100318	-0.308	0.131672	-0.182592	0.187463	0.0767123	0.0398185	-0.122718
P62195	26S proteasome regulatory subunit 8 OS=Homo sapiens OX=9606 GN=PSMC5 PE=1 SV=1	PSMC5	proteasome 26S subunit, ATPase 5	PA700 base	0.398831	0.608709	-0.103506	0.0570126	-0.0109812	0.130723	0.155152	0.077382	0.0299591	-0.0280443	-0.100681	-0.315258	0.143816	-0.160909	0.188131	0.0685731	0.0143208	-0.115837
Q16186	Proteasomal ubiquitin receptor ADRM1 OS=Homo sapiens OX=9606 GN=ADRM1 PE=1 SV=2	ADRM1	ADRM1 26S proteasome ubiquitin receptor	PA700 base	0.428032	0.86695	-0.115327	0.0303261	-0.00120384	0.155998	0.21149	0.132743	0.0619504	-0.0380839	-0.125205	-0.359969	0.156101	-0.267567	0.202445	0.121749	0.0601742	-0.185535
P62333	26S proteasome regulatory subunit 10B OS=Homo sapiens OX=9606 GN=PSMC6 PE=1 SV=1	PSMC6	proteasome 26S subunit, ATPase 6	PA700 base	0.513186	0.5823	-0.0948318	0.0526888	-0.0232349	0.129156	0.157878	0.0857783	0.0355789	-0.0207881	-0.0890443	-0.305074	0.136446	-0.168429	0.190049	0.0709565	-0.00412727	-0.136534
P40306	Proteasome subunit beta type-10 OS=Homo sapiens OX=9606 GN=PSMB10 PE=1 SV=1	PSMB10	proteasome 20S subunit beta 10	20S core	0.0199058	0.0233914	0.152528	0.111819	-0.450451	0.246538	0.197898	0.102317	0.00779645	0.552379	0.146936	-0.0969997	0.26007	-0.167883	0.24327	-0.549401	-0.492408	-0.309544
P49720	Proteasome subunit beta type-3 OS=Homo sapiens OX=9606 GN=PSMB3 PE=1 SV=2	PSMB3	proteasome 20S subunit beta 3	20S core	0.179987	0.824595	-0.0614974	0.0502956	0.0795183	0.12733	0.169471	0.0423234	-0.0834959	0.0939338	-0.253327	-0.00310057	0.288085	-0.0945383	-0.0426601	0.0370708	0.137287	0.0641966
P28066	Proteasome subunit alpha type-5 OS=Homo sapiens OX=9606 GN=PSMA5 PE=1 SV=3	PSMA5	proteasome 20S subunit alpha 5	20S core	0.436468	0.894251	-0.032634	0.0543511	0.0732683	0.176079	0.179456	0.0591433	0.0236868	0.193725	-0.295733	-0.0522154	0.300556	-0.0154214	-0.122081	0.0112514	0.15288	0.0556731
P28065	Proteasome subunit beta type-9 OS=Homo sapiens OX=9606 GN=PSMB9 PE=1 SV=2	PSMB9	proteasome 20S subunit beta 9	20S core	0.644106	0.518821	-0.00456848	-0.0614964	0.185516	0.40258	0.180569	0.46025	0.00875079	-0.332709	-0.342573	0.648258	0.171903	-0.0884683	-0.267924	-0.439386	0.340272	0.655663
P25789	Proteasome subunit alpha type-4 OS=Homo sapiens OX=9606 GN=PSMA4 PE=1 SV=1	PSMA4	proteasome 20S subunit alpha 4	20S core	0.655282	0.920417	-0.0201051	0.0547606	0.0414727	0.187777	0.173404	0.033864	-0.0351148	0.250602	-0.279943	-0.0159653	0.298836	-0.0466801	-0.0878737	0.0113778	0.0887828	0.0242575
P25787	Proteasome subunit alpha type-2 OS=Homo sapiens OX=9606 GN=PSMA2 PE=1 SV=2	PSMA2	proteasome 20S subunit alpha 2	20S core	0.656465	0.30823	0.0224355	0.0763753	-0.046322	0.209852	0.142645	0.0422054	0.0265482	0.314528	-0.278878	0.0275431	0.27809	-0.0266535	-0.0223104	-0.0272837	-0.0068503	-0.104832
P28062	Proteasome subunit beta type-8 OS=Homo sapiens OX=9606 GN=PSMB8 PE=1 SV=3	PSMB8	proteasome 20S subunit beta 8	20S core	0.671171	0.480126	-0.0837354	-0.19217	0.266384	1.04913	0.661382	0.507661	0.529242	-0.214959	-1.7199	1.07068	0.578231	-0.118022	-1.03672	-0.39119	0.34562	0.844724
P28072	Proteasome subunit beta type-6 OS=Homo sapiens OX=9606 GN=PSMB6 PE=1 SV=4	PSMB6	proteasome 20S subunit beta 6	20S core	0.690008	0.349708	0.0153721	0.0889898	-0.0388742	0.184489	0.16601	0.0406359	0.0444788	0.2602	-0.259139	0.0159488	0.319383	0.0128853	-0.0652983	-0.0324937	0.00739647	-0.0915253
P25788	Proteasome subunit alpha type-3 OS=Homo sapiens OX=9606 GN=PSMA3 PE=1 SV=2	PSMA3	proteasome 20S subunit alpha 3	20S core	0.749937	0.833514	-0.0121471	0.0602715	0.0340833	0.196645	0.158092	0.0476452	0.015207	0.257101	-0.297282	-0.0236146	0.281438	-0.0219648	-0.0786591	-0.0049738	0.101162	0.00606175
P28074	Proteasome subunit beta type-5 OS=Homo sapiens OX=9606 GN=PSMB5 PE=1 SV=3	PSMB5	proteasome 20S subunit beta 5	20S core	0.798162	0.726203	-0.00954537	0.066051	0.0240915	0.176702	0.14878	0.0529964	0.0352875	0.223456	-0.270935	-0.0259898	0.271891	0.000892126	-0.0746296	-0.00869475	0.0988518	-0.0178827
O14818	Proteasome subunit alpha type-7 OS=Homo sapiens OX=9606 GN=PSMA7 PE=1 SV=1	PSMA7	proteasome 20S subunit alpha 7	20S core	0.819568	0.753991	-0.00902825	0.0710099	0.0235583	0.190735	0.189673	0.0631866	0.0108914	0.252324	-0.286157	-0.0131708	0.333722	-0.0134335	-0.107259	-0.0139609	0.112554	-0.0279178
Q99436	Proteasome subunit beta type-7 OS=Homo sapiens OX=9606 GN=PSMB7 PE=1 SV=1	PSMB7	proteasome 20S subunit beta 7	20S core	0.839504	0.699842	-0.0087916	0.0755561	0.0212689	0.200595	0.17674	0.0555553	0.0285817	0.256095	-0.307757	-0.0120853	0.321741	-0.0101133	-0.0849595	-0.0244093	0.0994679	-0.011252
P25786	Proteasome subunit alpha type-1 OS=Homo sapiens OX=9606 GN=PSMA1 PE=1 SV=1	PSMA1	proteasome 20S subunit alpha 1	20S core	0.864039	0.483697	-0.0189075	0.0899622	0.00300501	0.174419	0.154183	0.0408071	-0.0150495	0.233794	-0.258773	-0.035601	0.305622	0.0100038	-0.0457394	-0.0292636	0.0605745	-0.0222959
P20618	Proteasome subunit beta type-1 OS=Homo sapiens OX=9606 GN=PSMB1 PE=1 SV=2	PSMB1	proteasome 20S subunit beta 1	20S core	0.933955	0.406644	-0.00278392	0.0808454	-0.0125332	0.16246	0.140467	0.0242154	0.0229225	0.222649	-0.234553	-0.0221537	0.273143	0.0278558	-0.0584629	-0.0119347	0.0168206	-0.0424856
P28070	Proteasome subunit beta type-4 OS=Homo sapiens OX=9606 GN=PSMB4 PE=1 SV=4	PSMB4	proteasome 20S subunit beta 4	20S core	0.959832	0.313351	-0.0247064	0.122129	-0.0121693	0.345114	0.16035	0.038093	0.0944893	0.336724	-0.593709	0.0636694	0.348597	0.019004	-0.0012154	0.0352242	-0.0580474	-0.0136848
P60900	Proteasome subunit alpha type-6 OS=Homo sapiens OX=9606 GN=PSMA6 PE=1 SV=1	PSMA6	proteasome 20S subunit alpha 6	20S core	0.969069	0.525472	-0.00290166	0.0807339	-0.00794585	0.175219	0.172497	0.0532224	0.0148004	0.242921	-0.251586	-0.017742	0.320478	-8.60826e-05	-0.0781904	-0.0137012	0.0599248	-0.0700612
P49721	Proteasome subunit beta type-2 OS=Homo sapiens OX=9606 GN=PSMB2 PE=1 SV=1	PSMB2	proteasome 20S subunit beta 2	20S core	0.985717	0.461422	-0.00909574	0.0938857	-0.00661656	0.188609	0.168298	0.0466721	0.0322683	0.246521	-0.282373	-0.0327989	0.324644	0.0289937	-0.071981	-0.0232124	0.0570064	-0.0536437
P61289	Proteasome activator complex subunit 3 OS=Homo sapiens OX=9606 GN=PSME3 PE=1 SV=1	PSME3	proteasome activator subunit 3	PA28γ	0.425723	0.0991631	0.00514555	0.0992412	-0.221037	0.335962	0.0272902	0.209956	0.411369	0.16146	-0.0482992	-0.503947	0.0797836	0.0801051	0.137835	-0.0373564	-0.514912	-0.110842
Q9UL46	Proteasome activator complex subunit 2 OS=Homo sapiens OX=9606 GN=PSME2 PE=1 SV=4	PSME2	proteasome activator subunit 2	PA28αβ	0.861258	0.594804	-0.0743071	0.122043	-0.0320733	0.33165	0.372474	0.062488	0.498376	-0.259149	-0.232017	-0.304438	0.637761	-0.22872	-0.0429114	-0.11306	0.0390469	-0.0222069
Q14997	Proteasome activator complex subunit 4 OS=Homo sapiens OX=9606 GN=PSME4 PE=1 SV=2	PSME4	proteasome activator subunit 4	PA200	0.898531	0.612077	-0.0728628	0.0365145	-0.0994937	0.18614	0.237109	0.257743	0.172613	-0.161304	0.0191824	-0.321942	-0.0689826	-0.186388	0.364914	-0.19702	-0.354891	0.25343
Q06323	Proteasome activator complex subunit 1 OS=Homo sapiens OX=9606 GN=PSME1 PE=1 SV=1	PSME1	proteasome activator subunit 1	PA28αβ	0.924668	0.426919	-0.0690011	0.207326	-0.0939932	0.340372	0.454546	0.161478	0.503366	-0.15637	-0.384177	-0.238824	0.850068	-0.123044	-0.105044	-0.202526	0.134279	-0.213733
Q92530	Proteasome inhibitor PI31 subunit OS=Homo sapiens OX=9606 GN=PSMF1 PE=1 SV=2	PSMF1	proteasome inhibitor subunit 1	Inhibitor	0.78869	0.731946	-0.0614695	0.0986682	-0.005487	0.172274	0.297204	0.269112	0.162782	-0.163773	-0.281382	0.0364953	0.51791	-0.136879	-0.0850264	0.0592337	0.286945	-0.36264
P54578	Ubiquitin carboxyl-terminal hydrolase 14 OS=Homo sapiens OX=9606 GN=USP14 PE=1 SV=3	USP14	ubiquitin specific peptidase 14	DUB	0.682029	0.239815	-0.0984389	0.117442	-0.153313	0.160391	0.256447	0.106152	-0.27129	0.0963877	0.0225282	-0.241381	0.347804	-0.240325	0.244847	-0.00768029	-0.194576	-0.257683
O43396	Thioredoxin-like protein 1 OS=Homo sapiens OX=9606 GN=TXNL1 PE=1 SV=3	TXNL1	thioredoxin like 1		0.447452	0.827574	-0.272004	-0.10627	0.00981909	0.127945	0.431614	0.558926	-0.226879	-0.172486	-0.197563	-0.491089	0.087934	-0.70452	0.297777	0.475675	0.32991	-0.776128
O95456	Proteasome assembly chaperone 1 OS=Homo sapiens OX=9606 GN=PSMG1 PE=1 SV=1	PSMG1	Assembling chaperone	Assembling chaperone	0.480148	0.459187	-0.00588848	0.0184601	-0.162386	0.256024	0.254484	0.181516	0.366867	0.0176372	-0.0554148	-0.352644	0.08871	-0.322347	0.289018	-0.0657038	-0.416669	-0.00478664
Q9Y244	Proteasome maturation protein OS=Homo sapiens OX=9606 GN=POMP PE=1 SV=1	POMP	Assembling chaperone	Assembling chaperone	0.682961	0.412827	-0.0201031	0.0487215	-0.137785	0.386047	0.2669	0.110442	0.566641	-0.0698596	-0.0592418	-0.517952	0.385652	-0.267093	0.0276057	0.0172348	-0.198776	-0.231813
Q969U7	Proteasome assembly chaperone 2 OS=Homo sapiens OX=9606 GN=PSMG2 PE=1 SV=1	PSMG2	Assembling chaperone	Assembling chaperone	0.991842	0.811288	-0.0314865	0.00858644	-0.0292054	0.305224	0.198456	0.0673725	0.441328	0.000892458	-0.183	-0.385166	0.139794	-0.271879	0.157845	-0.00792017	-0.120277	0.0405807

### Sheet: TDP-43 & PSMB10
Accession	Description	Gene name	Proteasome Subunit function	Proteasome component	# AAs	MW [kDa]	Score Sequest HT: Sequest HT	Control-23	Control-53	Control-26	Control-22	XPV-19	XPC-21	XP-42	NXP-93	NXP-43	NXP-30	TT NXP_Ctrl	TT NXP_XP	Ctrl	XP	NXP	SD Ctrl	SD XP	SD NXP
Q13148	TAR DNA-binding protein 43 OS=Homo sapiens OX=9606 GN=TARDBP PE=1 SV=1	TARDBP			414	44.7	10.31	-0.45	-0.12	-0.52	0.25	0.15	-0.48	-0.3	0.4	0.53	0.26	0.039	0.04	-0.208	-0.212	0.397	0.306	0.267	0.107
P40306	Proteasome subunit beta type-10 OS=Homo sapiens OX=9606 GN=PSMB10 PE=1 SV=1	PSMB10	proteasome 20S subunit beta 10	20S core	273	28.9	3.95	0.01	0.55	0.15	-0.1	0.26	-0.17	0.24	-0.55	-0.49	-0.31	0.02	0.023	0.153	0.112	-0.45	0.247	0.198	0.102
