## Supplementary material for "A rare genetic disorder provides insights into mechanisms of early-onset neurodegeneration": Table S5: Table S5. Information of XP-non and NXP, related to Figure 5.xlsx

### Sheet: Clinical fatures
#Patients with XP and neurodegeneration inncuded in this study
#No ND: No neurodegeneration
#NXP: XP with neurodegeneration
#XP-non: XP without neurodegeneration
#XP: XP patients that did not yet present signs of neurodegeneration but may be at risk
#CTRL: healthy control
Sample	Group	Age range (Age range/neuro)	NSS
NXPB-86	NXP	36-40(31-35)	1
NXPD-95	NXP	56-60(46-50)	3
NXPD-30	NXP	36-40(6-10)	5
NXPD-93	NXP	26-30(6-10)	8
NXPG-27	NXP	61-65(61-65)	6
NXPG-32	NXP	16-20(6-10)	4
NXPG-34	NXP	21-25(6-10)	4
NXPG-43	NXP	21-25(11-15)	4
XPD-37	XP	No ND	No ND
XPD-97	XP	No ND	No ND
XPA-2	XP-non	No ND	No ND
XPC-20	XP-non	No ND	No ND
XPC-21	XP-non	No ND	No ND
XPC-40	XP-non	No ND	No ND
XPE-91	XP-non	No ND	No ND
XPV-19	XP-non	No ND	No ND
CTRL-22	CTRL	No ND	No ND
CTRL-23	CTRL	No ND	No ND
CTRL-26	CTRL	No ND	No ND
CTRL-31	CTRL	No ND	No ND
CTRL-33	CTRL	No ND	No ND
CTRL-98	CTRL	No ND	No ND

### Sheet: Neurology Severity Score (NSS)
#Neurology severity score used to grade and compare severity of neurolodegeneration over time (Fassihi H et.al, 2016)
Clinical feature	Score
Peripheral (motor or sensory) neuropathy	1
Cerebellar signs	1
Sensorineural hearing score	1
Cognitive impairment	1
Dysphagia/percutaneous, endoscopic gastrostomy feeding	1
Neuro-ophthalmological signs	1
Assisted gait	1
Wheelchair bound	2

### Sheet: List of proteins for prediction
#List of proteins used for the machine learning SVM prediction model
#DEPs: Differentially Expressed Proteins
Symbol	DEPs
MAD2L2	Upregulated
PUM1	Upregulated
CDC20	Upregulated
KIF2C	Upregulated
PKN2	Upregulated
LAMTOR5	Upregulated
CKS1B	Upregulated
UBE2T	Upregulated
CENPF	Upregulated
ADAM17	Upregulated
RRM2	Upregulated
POLR2D	Upregulated
CCNT2	Upregulated
RIF1	Upregulated
ORC2	Upregulated
SETD2	Upregulated
MAP4	Upregulated
NME6	Upregulated
BAP1	Upregulated
ACTR8	Upregulated
CHCHD6	Upregulated
ACTL6A	Upregulated
SENP2	Upregulated
SENP5	Upregulated
DLG1	Upregulated
BOD1L1	Upregulated
POLR2B	Upregulated
CCNA2	Upregulated
JADE1	Upregulated
MND1	Upregulated
PLRG1	Upregulated
NEK1	Upregulated
HMGB2	Upregulated
CCNB1	Upregulated
XRCC4	Upregulated
UBE2B	Upregulated
PTTG1	Upregulated
BOD1	Upregulated
KIF13A	Upregulated
ID4	Upregulated
BAK1	Upregulated
CUL7	Upregulated
TTK	Upregulated
LATS1	Upregulated
ANLN	Upregulated
PSMA2	Upregulated
PCM1	Upregulated
WRN	Upregulated
CKS2	Upregulated
TGFBR1	Upregulated
CDK5RAP2	Upregulated
SETX	Upregulated
CDC123	Upregulated
PARG	Upregulated
CDK1	Upregulated
DDB1	Upregulated
POLR2G	Upregulated
LAMTOR1	Upregulated
YAP1	Upregulated
CBL	Upregulated
CHEK1	Upregulated
CCND2	Upregulated
CDCA3	Upregulated
MRPS35	Upregulated
CDK4	Upregulated
PPP1R12A	Upregulated
CEP290	Upregulated
UNG	Upregulated
DYNLL1	Upregulated
CUL4A	Upregulated
TFDP1	Upregulated
MAX	Upregulated
ZFYVE26	Upregulated
SNW1	Upregulated
LGMN	Upregulated
KNSTRN	Upregulated
NUSAP1	Upregulated
MGA	Upregulated
RAB11A	Upregulated
BBS4	Upregulated
MORF4L1	Upregulated
UBE2I	Upregulated
TELO2	Upregulated
E4F1	Upregulated
TFAP4	Upregulated
PLK1	Upregulated
KIF22	Upregulated
USP22	Upregulated
KAT7	Upregulated
BIRC5	Upregulated
CEP131	Upregulated
NDC80	Upregulated
PIK3C3	Upregulated
POLI	Upregulated
TXNL4A	Upregulated
CDC34	Upregulated
TCF3	Upregulated
CHAF1A	Upregulated
PSMF1	Upregulated
MRPS26	Upregulated
PCNA	Upregulated
MGME1	Upregulated
INSM1	Upregulated
TPX2	Upregulated
UBE2C	Upregulated
PCNT	Upregulated
TTC28	Upregulated
EP300	Upregulated
TXLNG	Upregulated
UBE2A	Upregulated
CETN2	Upregulated
CDK7	Upregulated
MIF	Upregulated
PSMB1	Upregulated
RAD17	Upregulated
UFD1L	Upregulated
ACOT7	Downregulated
ELOVL1	Downregulated
GNAI3	Downregulated
SRSF7	Downregulated
PPP3R1	Downregulated
PSMD14	Downregulated
SLC39A10	Downregulated
ALS2	Downregulated
PSMD1	Downregulated
PSMD6	Downregulated
TF	Downregulated
PSMD2	Downregulated
SCD5	Downregulated
GRIA2	Downregulated
PPID	Downregulated
SLC25A4	Downregulated
ACSL6	Downregulated
PSMC2	Downregulated
TRAF2	Downregulated
VDAC2	Downregulated
PSMD13	Downregulated
INS	Downregulated
BDNF	Downregulated
HSD17B12	Downregulated
PSMC3	Downregulated
PSMD7	Downregulated
TP53	Downregulated
MAP2K4	Downregulated
PSMD11	Downregulated
PSMD3	Downregulated
ATP5MC1	Downregulated
PSMC5	Downregulated
PSMD12	Downregulated
SLC39A6	Downregulated
PSMD8	Downregulated
PRNP	Downregulated
GNAS	Downregulated
SLC25A6	Downregulated
