## Supplementary material for "A rare genetic disorder provides insights into mechanisms of early-onset neurodegeneration": Table S6: Table S6. CRISPR Cas12 rescue, related to Figure 1I and S2D-F.xlsx

### Sheet: Primers
#Primers used for the amplification and genotyping
XPG_SeqCut_F: TGA ATA GGG GTA ACA AGA G
XPG_SeqCut_R: AAA CAC CTA ACA AGA TCC TC

### Sheet: ERCC5_CRISPR-Cas12_Guide
#Guide sequence used to correct the mutation in NXPG-32
Sequence: /AltR1/rUrA rArUrU rUrCrU rArCrU rCrUrU rGrUrA rGrArU rUrGrC rArArA rCrUrC rUrUrA rUrUrU rUrUrU rCrGrA /AltR2/

### Sheet: ERCC5_HDR_Donor
#HDR donor template used to correct the mutation in NXPG-32
/Alt-R-HDR1/T*G* TTT CAT CGG CTC TGC AAA CTC TTA TTT TTT CGA ATT CGT CCT ATT TTT GTG TTT GAT GGC GAC GCT CCA CTA TTG AAG AAA
CAG ACT TTG GTA AGT GTC GTA TAG TTT TTA GTA AGT GTC AAA TAA TTT TTT TCT TTC TGC ATT CTT AGA AAA ATT CAC ATA AAA TTT TTG TTT TCT*
C*T/Alt-R-HDR2/
