## Supplementary material for "A rare genetic disorder provides insights into mechanisms of early-onset neurodegeneration": Table S7: Table S7. List of resources.xlsx

### Sheet: Antibodies
Reagent or Resource	Supplier	Catalogue number / RRID
Anti-PERK	Cell signalling	Cat#5683; RRID: AB_10841299
Anti-P.PERK	Abcam	Cat#Ab145291
Anti-PDI	Abcam	Cat#Ab154820; RRID: AB_2714011
Anti-IRE1	Abcam	Cat#Ab37117; RRID:AB_1209360
Anti-GRP78 BiP	Abcam	Cat#Ab21685; RRID:AB_2119834
Anti-ATF6	Abcam	Cat#Ab122897; RRID:AB_2058910
Recombinant anti-ubiquitin (linkage specific K48)	Abcam	Cat#Ab140601; RRID:AB_2783797
Anti-Cyclin A 2	Abcam	Cat#Ab181591; RRID:AB_2890136
Anti-PhosphoRb	Abcam	Cat#Ab184796; RRID:AB_2923400
Hoechst	Invitrogen	Cat#H3569; RRID:AB_2651133
Alexa Fluor® 488 goat anti mouse IgG	Invitrogen	Cat#A11029; RRID:AB_2534088
Alexa Fluor™ 488 goat anti rabbit IgG	Invitrogen	Cat#A11034; RRID:AB_2576217
Alexa Fluor™ 647 goat anti mouse IgG	Invitrogen	Cat#A21235; RRID:AB_2535804
Alexa Fluor® 488 goat anti mouse IgG	Invitrogen	Cat#A11029; RRID:AB_2534088
PSC (OCT4, SSEA4) Immunocytochemistry Kit	Invitrogen™	Cat#A25526
Anti-PAX6 antibody	Invitrogen™	Cat#14-9914-82; RRID:AB_10669586
Anti-Tubulin beta III	Sigma-Aldrich	Cat#MAB1637; RRID:AB_2210524
Alexa Fluor™ 488 donkey anti mouse IgG	Invitrogen™	Cat#A21202; RRID:AB_141607
Anti-Nestin	Invitrogen™	Cat#14-9843-82; RRID:AB_1548837
Anti-XPG	Abcam	Cat#ab302615
Anti-Actin	Abcam	Cat#ab179467; RRID:AB_2737344
Goat Anti-Rabbit IgG H&L (HRP)	Abcam	Cat#ab97051; RRID:AB_10679369

### Sheet: Cell Reprogramming
Reagent or Resource	Supplier	Catalogue number / RRID
CytoTuneTM Sendai Reprogramming Kit	Invitrogen™	Cat#A1377801

### Sheet: Mediums, Supplements, Chemicals
Reagent or Resource	Supplier	Catalogue number / RRID
Essential 8™ Medium	Gibco™	Cat#A1517001
Vitronectin FXTM	STEMCELL technologies	Cat#100-0763
UltraPureTM ETDA	InvitrogenTM	Cat#1557020
DPBS	Gibco™	Cat#14190250
TrypLETM Express Enzyme (1X)	Gibco™	Cat#12605036
DMEM/F-12, HEPES	Gibco™	Cat#11330057
Neurobasal™ Medium	Gibco™	Cat#21103049
B-27 Supplement	Gibco™	Cat#17504044
N2 Supplement	Gibco™	Cat#17502048
MEM NEAA	Gibco™	Cat#11140050
Penicillin-Streptomycin	Gibco™	Cat#15140122
SB431542	TOCRIS	Cat#1614
LDN193189 dihydrochloride	TOCRIS	Cat#6053
RevitalCellTM Supplement	Gibco™	Cat#A2644501
Poly-D-Lysine	Gibco™	Cat#A3890401
Cultrex Mouse Laminin I, Pathclear	Bio-Techne	Cat#3400-010-02
BrainPhys Neural Medium	STEMCELL technologies	Cat#05790
L-Ascorbic Acid	TOCRIS	Cat#4055
BDNF	Cambridge Bioscience	Cat#GFH1-100
GDNF	Cambridge Bioscience	Cat#GFM37-100
Butylated hydroxytoluene (BHT)	Sigma Aldrich	Cat#W218405
Pentostatin	Merk	Cat#SML0508
[15N5]-2′-deoxyadenosine monohydrated	Cambridge Isotope Laboratories (Andover, USA)	Cat#CNLM-3896-CA-PK
[15N5]-2′- deoxyguanosine:H2O	Cambridge Isotope Laboratories (Andover, USA)	Cat#NLM-3899-CA-PK
Nuclease P1	Merk	Cat#N8630
Phosphodiesterase II	Merk	Cat#P9041
Phosphodiesterase I	Merk	Cat#P3243
DNAse Ι	Merk	Cat#AMPD1
DNAse II	Merk	Cat#D8764
Alkaline phosphatase	Merk	Cat#P0114
Benzonase	Merk	Cat#E1014
Deferoxamine mesylate salt	Merk	Cat#138-14-7
Quick-DNATM Miniprep Kit	Zymo	Cat#D4068
NP-40 Surfactant-Amps TM Detergent solution	Thermo Scientific	Cat#85124
Tris	Thermo Scientific	Cat#17926
NaCl	Thermo fisher	Cat#15225753
Halt™ Protease and Phosphatase Inhibitor Single-Use Cocktail	Thermo Scientific	Cat#78442
Pierce Universal Nuclease	Thermo Scientific	Cat#88702
Quick Start Bradford Protein Assay	Bio-Rad	Cat#23200
Polyclonal rabbit raised anti-PSMA1	Bethyl,	Cat#
Protein G Dynabeads	Invitrogen	Cat#10007D
Triethylammonium bicarbonate (TAEB) 100ml	Sigma Aldrich	Cat#T7408
TMT pro 18-plex	Thermo Scientific	Cat#A52045
Pierce High pH Reversed-phase peptide fractionation Kit	Thermo Scientific	Cat#84868
Pierce™ Coomassie Plus (Bradford) Assay Kit	Thermo fisher	Cat#23236
PierceTM ECL Western Blotting Substrate	ThermoFisher	Cat#32106
TMT pro 16-plex	Thermo fisher	Cat#A44520
Triethylammonium bicarbonate (TAEB) 100ml	Sigma Aldrich	Cat#T7408
5% sodium deoxycholate 100g	Sigma Aldrich	Cat#30970
Isopropanol, 2LT 2-propanol CHROMASOLV, 99.9%	Fisher Scientific	Cat#15614600
Halt and protease and phosphatase inhibitor cocktail		Cat#78440
Bond breakerTM Tris‐2‐carboxyethyl phosphine (TCEP)	Thermo fisher	Cat#77720
Iodoacetamide	Sigma Aldrich	Cat#I1149-5G
Trypsin solution	Thermo fisher	Cat#90058
Hydroxylamine	Thermo fisher	Cat#15225753
Formic acid	Thermo fisher	Cat#10596814
NaCl	Thermo fisher	Cat#15225753
TritonTM X-100	Sigma-Aldrich	Cat#T8787-50ML
NucBlue Fixed Cell Stain ReadyProbesTM	Thermo fisher	Cat#R37606
PureLink RNA Mini Kit	ThermoFisher	Cat#12183018A
M3814/Nedisetib	Selleckchem	Cat#S8586
Quick-DNATM Microprep Kit	Zymo Research	Cat#D3021
cOmpleteTM, EDTA-free Protease Inhibitor Cocktail	Roche	Cat#11873580001
Millipore Sequant ZIC-pHILIC analytical column	Millipore	Cat#140438
GenEluteTM Mammalian Genomic DNA Miniprep Kit	Sigma‒Aldrich,	Cat#GIN350
SE Cell Line 4D-Nucleofictor X Kit S	Lonza	Cat# V4XC-1032

### Sheet: Assays
Reagent or Resource	Supplier	Catalogue number / RRID
Proteasome Activity Assay Kit	Abcam	Cat#ab107921
ROS-ID Total ROS Detection Kit	Enzo	Cat#ENZ-51011

### Sheet: Oligos
Reagent or Resource	Supplier	Catalogue number / RRID
Alt-R® Cas12	IDT
Chemically synthesized crRNA	IDT	Data S6
PCR primers and genotyping/editing efficiency testing primers	IDT	Data S6
Alt-R HRD donor oligos template	IDT	Data S6

### Sheet: Omics Data
Reagent or Resource	Supplier	Catalogue number / RRID
Bulk RNA-Seq	This paper	GEO: GSE
Whole Genome Sequencing	This paper	GEO: GSE
Metabolomics	This paper	GEO: GSE
Proteomics	This paper	GEO: GSE

### Sheet: Equipment and Software
Reagent or Resource	Supplier	Catalogue number / RRID
Graphpad Prism v.9	Graphpad	RRID:SCR_002798
Adobe Illustrator	Adobe	RRID:SCR_010279
ImageJ v2.9.0	Wayne Rasband	RRID:SCR_003070
R	The R Foundation	RRID:SCR_001905
RStudio		RRID:SCR_000432
STAR v2.7.10a		RRID:SCR_004463
EVOSTM FL Auto 2	Thermo fFisher	Cat#AMAFD2000
Incucyte 2022B Rev1	Sartorius	RRID:SCR_003935
OPERA QHES	Perkin Elmer	https://www.perkinelmer.com/uk/product/opera-phenix-plus-system-hh14001000 RRID:SCR_021100
Columbus Image Data storage and Analysis System	Perkin Elmer	www.cambridgesoft.com/ensemble/spotfire/Columbus/default.aspx
Perseus v2.0.7.0	MaxQuant	www.maxquant.net/perseus RRID:SCR_015753
Proteome Discoverer 2.4	Thermo Fisher	RRID:SCR_014477
Dionex UltiMate 3000 HPLC system	Thermo Fisher	RRID:SCR_020563
Orbitrap Lumos Mass Spectrometer	Thermo Fisher	RRID:SCR_020562
Q Exactive Hybrid Quadrupole-Orbitrap Mass spectrometer	Thermo Fisher	RRID:SCR_020425
Waters Alliance® HPLC System	Waters	RRID:SCR_018649
TC20 Automated Cell Counter	BIO-RAD	Cat#1450102
SnapGene V6.2 software	SnapGene	RRID:SCR_015052
PHERAstar FS	BMG LABTECH
4D-Nucleofector System	Lonza	RRID:SCR_023155
Lynx Stereomicroscope	Vision Engineering
